# Admixture mapping screening of CKD traits and risk factors in U.S. Hispanic/Latino individuals from Central America country-of-origin

**DOI:** 10.1101/2022.06.17.22276554

**Authors:** Andrea R.V.R. Horimoto, Quan Sun, James P. Lash, Martha L. Daviglus, Jianwen Cai, Karin Haack, Shelley A Cole, Timothy A. Thornton, Sharon R. Browning, Nora Franceschini

## Abstract

Chronic kidney disease (CKD) is prevalent in Central America and ancestry-specific factors may contribute to CKD risk. To understand the genetic ancestry influences on CKD susceptibility, we conducted an admixture mapping of CKD traits and risk factors on 1,023 participants of the Hispanic Community Health Study/Study of Latinos who reported four-grandparents originating from the same Central America country. Admixture mapping signals were validated on 8,191 African Americans from the Women’s Health Initiative, 3,141 American Indians from the Strong Heart Study and 197,272 White individuals from the Million Veterans Program. We identified five novel ancestry-derived loci on chromosomes: 14 for albuminuria; 2, 6 and 9 for CKD; and 3 for type 2 diabetes (T2D). The 14q24.2 locus was validated in American Indians and consisted of two regions spanning the *RGS6* gene, in which the European (risk) and Native American (protective) ancestries had opposite effects for albuminuria. This locus was also identified using the traditional association mapping. Among the three CKD loci, the 6q25.3 African ancestry-derived locus at *ARID1B* gene, associated with increased risk for CKD, was validated in African Americans. The T2D locus at 3q22.2 encompasses the *EPHB1* and *KY* genes and was validated in White individuals. U.S. Hispanic/Latino populations are culturally and genetically diverse. Our strategy of using grandparent country-of-origin for selection of a more genetically similar group likely helped the gene discovery. This study of CKD traits and risk factors in individuals from Central America country-of-origin provides new insights into the ancestry-of-origin influences on CKD in this population.
