## Supplementary material for "Admixture mapping screening of CKD traits and risk factors in U.S. Hispanic/Latino individuals from Central America country-of-origin": Table S

### Sheet: Table S1
Table S1. Annotation of the SNPs within ancestry-of-origin loci associated with albuminuria.
SNP	Chr	Physical position	Ref	Alt	Consequence	Gene	Feature type	Biotype	AFR_AF	AMR_AF	EUR_AF	CADD	Epigenetic elements
rs2239214	14	72888427	A	G	intron	RGS6	transcript	protein coding	0.12	0.16	0.13	3.87	Quies
rs4903015	14	72892394	C	T	intron	RGS6	transcript	protein coding	0.75	0.82	0.66	0.4	Quies
rs8018108	14	72895442	G	A	intron	RGS6	transcript	protein coding	0.64	0.8	0.66	3.54	Quies
rs2238190	14	72900604	T	C	intron / regulatory	RGS6	transcript / regulatory	protein coding / TF binding site	0.19	0.15	0.02	3.41	Quies
rs758267	14	72902277	G	A	intron / regulatory	RGS6	transcript / regulatory	protein coding / enhancer	0.4	0.51	0.3	2.69	Quies
rs3784047	14	72903279	C	T	intron	RGS6	transcript	protein coding	0.18	0.28	0.38	0.07	Quies
rs3784045	14	72903540	T	C	intron	RGS6	transcript	protein coding	0.11	0.28	0.38	3.39	Quies, H3K9me3
rs2283381	14	72909077	A	G	intron	RGS6	transcript	protein coding	0.08	0.29	0.23	0.07	Quies
rs2283380	14	72909738	G	A	intron	RGS6	transcript	protein coding	0.57	0.44	0.39	0.68	Quies
rs4903023	14	72917326	T	C	intron / regulatory	RGS6	transcript / regulatory	protein coding / promoter flanking region	0.22	0.45	0.5	3.92	DHS, Enh, H3K4me1, H3K4me3
rs4903024	14	72920607	C	T	intron	RGS6	transcript	protein coding	0.03	0.2	0.34	1.91	DHS, TxWk, H3K4me1
rs12881810	14	72923886	A	G	intron	RGS6	transcript	protein coding	0.11	0.27	0.37	0.62	DHS, Quies, H3K4me1
rs17116077	14	72928201	T	G	intron	RGS6	transcript	protein coding	0.19	0.01	0	4.11	Quies
rs2283379	14	72928829	A	C	intron	RGS6	transcript	protein coding	0.09	0.22	0.2	1.61	Quies
rs3819549	14	72931304	G	A/T	intron	RGS6	transcript	protein coding	0.08/0.01	0.17/0	0.11/0	8.78/8.25	Quies
rs917428	14	72935767	C	T	intron	RGS6	transcript	protein coding	0.36	0.37	0.4	1.43	Quies
rs2239280	14	72937120	G	A	intron	RGS6	transcript	protein coding	0.07	0.1	0.08	0.7	Quies
rs10131300	14	72939495	C	A	intron / regulatory	RGS6	transcript / regulatory	protein coding / CTCF binding site	0.71	0.81	0.68	5.81	Quies
rs2074953	14	72943176	T	C	intron	RGS6	transcript	protein coding	0.46	0.29	0.34	8.04	TxWk, H3K4me1
rs11158957	14	72947925	T	C	intron	RGS6	transcript	protein coding	0.62	0.76	0.59	1.57	Quies, H3K4me1, H3K27me3
rs2283377	14	72948215	G	A	intron	RGS6	transcript	protein coding	0.07	0.16	0.1	1.74	DHS, Quies, H3K4me1
rs917427	14	72950368	T	C	intron	RGS6	transcript	protein coding	0.85	0.79	0.59	13.1	Quies
rs17116363	14	72952247	C	A	intron	RGS6	transcript	protein coding	0.12	0.19	0.12	0.51	Quies, H3K9me3, H3K36me3
rs1548687	14	72958469	G	A	intron	RGS6	transcript	protein coding	0.26	0.4	0.24	3.13	Quies
rs4903027	14	72960543	A	G	intron	RGS6	transcript	protein coding	0.63	0.59	0.46	0.99	Quies
rs11158958	14	72967991	T	C	intron	RGS6	transcript	protein coding	0.92	0.77	0.59	3.57	Quies
rs2238173	14	72968320	C	T	intron	RGS6	transcript	protein coding	0.1	0.01	0	1.71	Quies, H3K9me3
rs7161351	14	72970502	G	T	intron / regulatory	RGS6	transcript / regulatory	protein coding / enhancer	0.4	0.15	0.1	3.63	Quies
rs7144114	14	72977997	C	T	intron	RGS6	transcript	protein coding	0.22	0.14	0.11	1.02	Quies, H3K27me3
rs7144560	14	72978091	G	A	intron	RGS6	transcript	protein coding	0.21	0.13	0.1	0.98	Quies, H3K27me3
rs2189810	14	72984879	A	G	intron / regulatory	RGS6	transcript / regulatory	protein coding / promoter flanking region	0.18	0.59	0.5	1.07	Quies
rs3784044	14	72986245	A	G	intron / regulatory	RGS6	transcript / regulatory	protein coding / promoter flanking region	0.48	0.16	0.1	8.77	Quies, H3K9me3
rs8006716	14	72988543	G	T	intron	RGS6	transcript	protein coding	0.23	0.02	0	2.28	Quies, H3K9me3
rs11158960	14	72991835	T	C	intron / regulatory	RGS6	transcript / regulatory	protein coding / promoter flanking region	0.42	0.15	0.11	5.18	Quies
rs1157497	14	72996075	G	A	intron / regulatory	RGS6	transcript / regulatory	protein coding / promoter flanking region	0.09	0.01	0	0.78	Quies, H3K4me1, H3K9me3
rs17117164	14	73007547	G	T	intron / regulatory	RGS6	transcript / regulatory	protein coding / CTCF binding site	0.12	0.13	0.1	1.46	Quies, H3K27me3
rs740079	14	73010297	A	G	intron / regulatory	RGS6	transcript / regulatory	protein coding / promoter flanking region	0	0.01	0.04	0.53	DHS, Enh, H3K4me1
rs11849959	14	73012411	C	T	intron / regulatory	RGS6	transcript / regulatory	protein coding / CTCF binding site/ promoter flanking region	0.04	0.01	0	5.1	DHS, Enh, H3K4me1
rs7146557	14	73015546	A	C	intron	RGS6	transcript	protein coding	0.1	0.04	0.03	3.53	Quies
rs2283371	14	73015668	A	G	intron	RGS6	transcript	protein coding	0.57	0.34	0.33	2.13	Quies
rs4903031	14	73019236	A	G	intron / regulatory	RGS6	transcript / regulatory	protein coding / enhancer	0.13	0.15	0.22	3.76	Quies
rs2239281	14	73020753	C	T	intron / regulatory	RGS6	transcript / regulatory	protein coding / enhancer	0.51	0.23	0.19	2.07	DHS, Quies, H3K4me1
rs17117446	14	73023722	A	G	intron	RGS6	transcript	protein coding	0.3	0.17	0.13	2.1	Quies
rs763732	14	73024252	C	T	intron	RGS6	transcript	protein coding	0.35	0.25	0.18	3.25	Quies
rs2239228	14	73028325	A	G	intron	RGS6	transcript	protein coding	0.49	0.25	0.22	1.06	Quies
rs2074648	14	73028706	A	G	intron	RGS6	transcript	protein coding	0.17	0.1	0.12	0.2	Quies
rs2074647	14	73029178	G	A	intron	RGS6	transcript	protein coding	0.15	0.09	0.08	13.16	Quies
rs3291	14	73030410	T	C	downstream / regulatory	RGS6	transcript / regulatory	protein coding / enhancer	0.01	0.13	0.09	4.43	Quies, H3K9me3
rs3742842	14	73032750	T	C	downstream / regulatory	RGS6	transcript / regulatory	protein coding / promoter flanking region	0.09	0.02	0	11.81	DHS, Quies
rs10146857	14	73037708	A	G	intron	RP3-514A23.2	Transcript	lincRNA	0.71	0.23	0.22	0.38	Quies
rs7150135	14	73042690	C	T	intron	RP3-514A23.2	Transcript	lincRNA	0.34	0.51	0.43	5.43	Quies
Chr: chromosome; Physical position: physical position in build GRCh37/hg19; Ref: reference allele (forward strand); Alt: alternative allele (forward strand); AFR.f: alternative allele frequency in African populations; EUR.f: alternative allele frequency in Europeanpopulations; NAM.f: alternative allele frequency in Native American populations. Both reference allele and population-specific referen…

### Sheet: Table S2
Table S2. Annotation of the SNPs within 14q24.3 region associated with albuminuria and hypertension.
SNP	Chr	Physical position	Ref	Alt	Consequence	Gene	Feature type	Biotype	AFR_AF	AMR_AF	EUR_AF	CADD	Epigenetic elements
rs2543352	14	76586364	C	T	intergenic				0.35	0.19	0.16	2.18	ReprPCWk
rs12886269	14	76587534	T	G	intergenic				0.44	0.7	0.77	7.19	ReprPCWk, H3K4me1
rs2591089	14	76587800	A	C	intergenic				0.32	0.21	0.2	9.69	DHS, ReprPCWk, H3K4me1
rs935340	14	76591206	A	C	intergenic				0.37	0.21	0.18	0.04	ReprPCWk, H3K27me3
rs2543361	14	76593690	C	T	intergenic				0.71	0.56	0.53	8.52	ReprPCWk, H3K27me3
rs12589283	14	76599958	G	T	intergenic				0.04	0.34	0.45	0.46	ReprPCWk, H3K27me3
rs2543367	14	76602692	A	G	intergenic				0.7	0.59	0.54	1.67	ReprPC, H3K27me3
rs935334	14	76613678	T	C	upstream / regulatory	GPATCH2L	transcript / regulatory	protein coding / promoter flanking region	0.61	0.85	0.85	4.35	ReprPCWk, H3K9me3, H3K27me3
rs7151939	14	76614949	G	T	upstream	GPATCH2L	transcript	protein coding	0.13	0.16	0.12	2.11	ReprPCWk, H3K27me3
rs935336	14	76618029	G	T	upstream / regulatory / TF binding site	GPATCH2L	transcript / regulatory / motif	protein coding / promoter	0.36	0.66	0.68	7.07	DHS, TssA, H3K4me3
rs2246454	14	76618827	G	T	intron / regulatory	GPATCH2L	transcript / regulatory	protein coding / promoter	0.45	0.36	0.25	9.08	DHS, TssA, H3K4me3
rs3813547	14	76619167	A	C	intron / regulatory	GPATCH2L	transcript / regulatory	protein coding / promoter	0.09	0.47	0.58	18.3	DHS, TssAFlnk, H3K4me1, H3K4me3, H3K9me3, H3K36me3
rs2543380	14	76619746	T	C	intron / regulatory	GPATCH2L	transcript / regulatory	protein coding / promoter	0.42	0.69	0.74	11.08	Enh, H3K4me1, H3K4me3
rs1900121	14	76629481	C	T	intron	GPATCH2L	transcript	protein coding	0.13	0.15	0.11	2.9	TxWk
rs12433257	14	76653626	T	C	intron / regulatory	GPATCH2L	transcript / regulatory	protein coding / promoter flanking region	0.4	0.23	0.16	5.86	TxWk
rs4903385	14	76669309	C	A	intron / regulatory	GPATCH2L	transcript / regulatory	protein coding / promoter flanking region	0.19	0.61	0.67	2.14	TxWk, H3K36me3
rs2360982	14	76694877	T	C	intron	GPATCH2L	transcript	protein coding	0.61	0.46	0.38	19.33	Quies
rs8008940	14	76696207	C	T	5' UTR	GPATCH2L	transcript	protein coding	0.54	0.25	0.2	0.56	Quies
rs17104278	14	76697813	T	C	intron	GPATCH2L	transcript	protein coding	0.25	0.15	0.06	4.62	Quies
rs12896479	14	76698809	G	T	intron	GPATCH2L	transcript	protein coding	0.13	0.31	0.24	1.72	Quies
rs6574280	14	76699079	T	G	intron	GPATCH2L	transcript	protein coding	0.38	0.69	0.62	5.93	DHS, Quies, H3K27me3
rs935332	14	76699590	G	T	intron	GPATCH2L	transcript	protein coding	0.78	0.72	0.82	0.48	Quies, H3K27me3
rs951304	14	76705850	A	G	intron	GPATCH2L	transcript	protein coding	0.26	0.13	0.16	5.5	Quies, H3K27me3
rs12590520	14	76715934	T	C	intron / regulatory	GPATCH2L	transcript / regulatory	protein coding / open chromatine region	0.1	0.42	0.44	0.21	Quies
rs4899587	14	76717983	C	T	intron	GPATCH2L	transcript	protein coding	0.02	0.2	0.28	6.61	Quies, H3K27me3
rs4903393	14	76734188	T	G	regulatory		regulatory	CTCF binding site	0.11	0.37	0.36	0.36	DHS, TssA, H3K4me1, H3K4me3
rs7151982	14	76739563	T	C	intergenic				0.47	0.32	0.23	2.52	DHS, ReprPCWk, H3K4me3, H3K27me3
rs12888702	14	76741336	A	G	intergenic				0.16	0.42	0.37	2.25	DHS, Quies
rs1867645	14	76742216	G	A	intergenic				0	0.12	0.06	3.58	Quies
Chr: chromosome; Physical position: physical position in build GRCh37/hg19; Ref: reference allele (forward strand); Alt: alternative allele (forward strand); AFR.f: alternative allele frequency in African populations; EUR.f: alternative allele frequency in Europeanpopulations; NAM.f: alternative allele frequency in Native American populations. Both reference allele and population-specific referen…

### Sheet: Table S3
Table S3. Annotation of the SNPs within ancestry-of-origin loci associated with CKD.
SNP	Chr	Physical position	Ref	Alt	Consequence	Gene	Feature type	Biotype	AFR_AF	AMR_AF	EUR_AF	CADD	Epigenetic elements
rs3890760	2	234098802	T	C	intron	INPP5D	transcript	protein coding	0.35	0.37	0.43	1.23	Quies
rs10203185	2	234102070	C	T	intron	INPP5D	transcript	protein coding	0.33	0.36	0.41	1.75	Quies
rs11674483	2	234105201	C	A/T	intron	INPP5D	transcript	protein coding	0/0.44	0/0.47	0.001/0.33	1.28/1.76	Quies
rs4468807	2	234110954	C	T	intron / regulatory	INPP5D	transcript / regulatory	protein coding / promoter flanking region	0.25	0.17	0.24	3.87	Quies
rs9247	2	234113301	C	T	missense	INPP5D	transcript	protein coding	0.19	0.23	0.2	22.4	Quies
rs4663784	2	234114837	C	T	intron	INPP5D	transcript	protein coding	0.16	0.17	0.25	3.9	Quies, H3K36me3
rs3792117	2	234115337	G	A	intron	INPP5D	transcript	protein coding	0.04	0.03	0.05	15.74	Quies, H3K36me3
rs14243	2	234115739	A	G	3' UTR	INPP5D	transcript	protein coding	0.24	0.24	0.22	0.73	Quies
rs4663834	2	234118583	T	G	downstream / regulatory	INPP5D	transcript / regulatory	protein coding / promoter flanking region	0.78	0.85	0.75	8.28	DHS, Quies, H3K4me1
rs13021302	2	234120556	G	A	intron / regulatory	ATG16L1	transcript	protein coding / promoter flanking region	0.06	0.3	0.07	10	Quies
rs7580869	2	234123010	A	G	intron	ATG16L1	transcript	protein coding	0.81	0.82	0.88	7.48	Quies
rs9397970	6	157130042	T	G	intron	ARID1B	transcript	protein coding	0.11	0.1	0.05	13.99	DHS, Enh, H3K4me1
rs6907209	6	157131665	G	A	intron	ARID1B	transcript	protein coding	0.17	0.04	0.08	10.47	TxWk, H3K4me1, H3K36me3
rs182308	6	157144362	A	G	intron	ARID1B	transcript	protein coding	0.11	0.1	0.21	0.41	DHS, Quies, H3K4me1
rs9480393	6	157149930	T	C	intron	ARID1B	transcript	protein coding	0.1	0.12	0.07	8.81	Quies
rs287919	6	157157325	T	C	intron	ARID1B	transcript	protein coding	0.72	0.5	0.63	1.96	TxWk, H3K9me3
rs287905	6	157161580	G	A	intron	ARID1B	transcript	protein coding	0.7	0.48	0.61	3.83	DHS, Enh, H3K4me1
rs13215338	6	157177312	C	T	intron	ARID1B	transcript	protein coding	0	0.02	0.03	1.99	DHS, TxWk, H3K36me3
rs287914	6	157177969	A	G	intron	ARID1B	transcript	protein coding	0.73	0.5	0.63	8.3	TxWk
rs9372022	6	157188134	G	T	intron	ARID1B	transcript	protein coding	0.44	0.21	0.2	0.38	DHS, TxWk, H3K4me1
rs9397978	6	157193250	G	A	intron	ARID1B	transcript	protein coding	0.31	0.32	0.32	0.17	TxWk
rs6905191	6	157196760	G	A	intron / regulatory	ARID1B	transcript / regulatory	protein coding / promoter flanking region	0.21	0.18	0.22	9.04	TxWk
rs10485205	6	157196974	G	A	intron	ARID1B	transcript	protein coding	0.1	0.14	0.1	17.39	TxWk
rs913971	6	157197802	C	T	intron / regulatory	ARID1B	transcript / regulatory	protein coding / CTCF binding site	0.83	0.37	0.41	0.5	TxWk
rs287871	6	157201306	A	G	intron / regulatory	ARID1B	transcript / regulatory	protein coding / CTCF binding site	0.7	0.45	0.58	0.58	DHS, Enh, H3K4me1
rs158258	6	157201931	T	C	intron	ARID1B	transcript	protein coding	0.29	0.11	0.17	11.52	TxWk
rs287873	6	157203063	T	C	intron	ARID1B	transcript	protein coding	0.88	0.46	0.58	3.99	DHS, TxWk, H3K4me1
rs4870497	6	157232519	T	G	intron / regulatory	ARID1B	transcript / regulatory	protein coding / promoter flanking region	0.77	0.23	0.28	4.43	TxWk, H3K9me3, H3K36me3
rs17087902	6	157242235	G	A	intron / regulatory	ARID1B	transcript / regulatory	protein coding / promoter flanking region	0.08	0	0	0.3	TxWk, H3K4me1
rs284427	6	157249226	C	T	intron / regulatory	ARID1B	transcript / regulatory	protein coding / promoter flanking region	0	0.03	0.05	0.29	TxWk, H3K4me1
rs284430	6	157250189	C	A	intron	ARID1B	transcript	protein coding	0.68	0.27	0.37	0.28	TxWk
rs284431	6	157251223	C	A	intron	ARID1B	transcript	protein coding	0.24	0.06	0.09	0.82	TxWk, H3K36me3
rs284418	6	157255918	A	G	intron / regulatory	ARID1B	transcript / regulatory	protein coding / promoter flanking region	0.91	0.51	0.52	1.66	DHS, TxWk, H3K4me1
rs2236421	6	157264716	G	A	intron	ARID1B	transcript	protein coding	0.52	0.12	0.13	2.99	TxWk, H3K4me1, H3K36me3
rs9478740	6	157265449	T	C	intron	ARID1B	transcript	protein coding	0.09	0.04	0.1	0.45	DHS, TxWk, H3K4me1, H3K36me3
rs10485203	6	157265752	T	C	intron	ARID1B	transcript	protein coding	0.25	0.1	0.13	0.06	DHS, TxWk, H3K4me1, H3K36me3
rs4870499	6	157266505	G	T	intron	ARID1B	transcript	protein coding	0.1	0.19	0.26	1.01	DHS, TxWk
rs7770330	6	157279857	T	C	intron	ARID1B	transcript	protein coding	0.77	0.24	0.29	1.09	Enh, H3K4me1
rs9372031	6	157285155	T	C	intron	ARID1B	transcript	protein coding	0	0.1	0.12	8.3	DHS, Enh, H3K4me1, H3K4me3, H3K9me3
rs17087971	6	157293632	G	A	intron	ARID1B	transcript	protein coding	0.11	0.25	0.25	0.02	Quies
rs6557513	6	157295116	T	C	intron	ARID1B	transcript	protein coding	0.04	0	0	14.7	DHS, Quies, H3K4me1, H3K9me3
rs9372033	6	157312750	A	G	intron	ARID1B	transcript	protein coding	0.35	0.2	0.16	2.56	DHS, TxWk
rs7759953	6	157315711	A	G	intron	ARID1B	transcript	protein coding	0.14	0.01	0	0.33	DHS, Enh, H3K4me1
rs766879	6	157316758	A	G	intron	ARID1B	transcript	protein coding	0.08	0	0	3.42	DHS, Quies
rs6557516	6	157318748	G	A	intron	ARID1B	transcript	protein coding	0.98	0.64	0.75	4.95	DHS, Quies
rs12214873	6	157320902	A	G	intron / regulatory	ARID1B	transcript / regulatory	protein coding / enhancer	0.07	0.15	0.22	4.26	Quies, H3K36me3
rs10485201	6	157321061	G	A	intron / regulatory	ARID1B	transcript / regulatory	protein coding / enhancer	0.21	0.29	0.3	0.66	DHS, Quies, H3K36me3
rs9478745	6	157334519	T	C	intron / regulatory	ARID1B	transcript / regulatory	protein coding / promoter flanking region	0.13	0.12	0.22	3.61	DHS, Quies
rs6909426	6	157337988	C	A	intron	ARID1B	transcript	protein coding	0.45	0.49	0.48	0.6	Quies
rs9285548	6	157338328	T	C	intron	ARID1B	transcript	protein coding	0.26	0.47	0.48	4.04	DHS, Quies, H3K4me1, H3K9me3
rs2207227	6	157357091	G	A	intron	ARID1B	transcript	protein coding	0.47	0.3	0.3	2.95	DHS, TxWk, H3K4me1
rs9322596	6	157368518	G	A	intron	ARID1B	transcript	protein coding	0.18	0.29	0.3	1.18	DHS, Enh, H3K4me1, H3K9me3
rs12211179	6	157376672	G	A	intron / regulatory	ARID1B	transcript / regulatory	protein coding / promoter flanking region	0.01	0.33	0.22	0.63	Quies
rs6941525	6	157385621	G	A	intron / regulatory	ARID1B	transcript / regulatory	protein coding / promoter flanking region	0.23	0.14	0.22	0.85	TxWk, H3K4me1
rs9480424	6	157388615	G	A	intron / regulatory	ARID1B	transcript / regulatory	protein coding / promoter flanking region	0.09	0.05	0.03	0.03	DHS, TxWk, H3K4me1, H3K9me3
rs7755878	6	157389909	T	C	intron / regulatory / TF binding site	ARID1B	transcript / regulatory / motif	protein coding / promoter flanking region	0.76	0.44	0.48	6.18	DHS, Enh, H3K4me1, H3K9me3
rs12214204	6	157390672	A	G	intron / regulatory	ARID1B	transcript / regulatory	protein coding / promoter flanking region	0.01	0.1	0.15	3.18	DHS, Enh, H3K4me1, H3K4me3, H3K9me3
rs13216156	6	157390781	G	T	intron / regulatory	ARID1B	transcript / regulatory	protein coding / promoter flanking region	0	0.06	0.14	13.92	DHS, Enh, H3K4me1, H3K4me3, H3K9me3
rs2207229	6	157394217	T	C	intron	ARID1B	transcript	protein coding	0.98	0.65	0.73	0.72	TxWk, H3K4me1
rs17088067	6	157398175	T	C	intron / regulatory	ARID1B	transcript / regulatory	protein coding / promoter flanking region	0.37	0.12	0.19	3.21	TxWk, H3K4me1
rs1537229	9	1461491	T	C	intergenic	-	-	-	0.49	0.7	0.72	6.98	Quies
rs10124818	9	1463618	A	G	intergenic / regulatory	-	regulatory	enhancer	0.83	0.26	0.19	0.79	Quies, H3K9me3
rs7857963	9	1464762	A	G	intergenic	-	-	-	0.69	0.22	0.15	3.58	Quies
rs16929773	9	1468923	A	G	intergenic	-	-	-	0.09	0.11	0.08	1.82	Quies
rs12002949	9	1469317	G	A	intergenic	-	-	-	0.23	0.14	0.14	12.9	Quies
rs10120587	9	1469726	G	A	intergenic	-	-	-	0.09	0.01	0.01	4.86	Quies
rs7868180	9	1471838	T	C/G	intergenic	-	-	-	0.41/0.002	0.06/0.00	0.08/0.00	2.20/1.91	Quies
rs7041813	9	1472542	A	G	intergenic	-	-	-	0.95	0.76	0.76	0.55	Quies
rs10961637	9	1474523	G	A	intergenic	-	-	-	0.11	0.53	0.58	4.95	Quies
rs7852527	9	1475940	A	G	intergenic	-	-	-	0.62	0.21	0.17	0.35	Quies
rs12343051	9	1481609	A	G	intergenic	-	-	-	0.81	0.2	0.17	4.38	Quies, H3K9me3
rs4741416	9	1484527	A	G	intergenic	-	-	-	0.2	0.64	0.64	9.35	Quies
rs7859959	9	1486723	G	T	intergenic	-	-	-	0.12	0.51	0.53	0.17	Quies
rs7864191	9	1487108	C	T	intergenic	-	-	-	0.93	0.72	0.7	0.88	Quies
rs10124962	9	1488355	A	C	intergenic	-	-	-	0.9	0.7	0.68	0.14	Quies
rs10961710	9	1488655	G	T	intergenic	-	-	-	0.04	0.19	0.34	1.13	Quies, H3K9me3
rs7854400	9	1490577	G	A	intergenic	-	-	-	0.86	0.71	0.68	12.71	DHS, Quies, H3K4me1
rs12379509	9	1491213	A	G	intergenic	-	-	-	0.07	0.39	0.52	14.71	DHS, Quies
rs10756623	9	1499001	A	G	intergenic	-	-	-	0.05	0.35	0.45	0	Quies
rs1331999	9	1499641	T	G	intergenic	-	-	-	0.31	0.73	0.61	9.32	Quies, H3K9me3
rs2095023	9	1501815	A	G	intergenic	-	-	-	0.48	0.72	0.6	5.26	Quies
rs10961794	9	1501977	A	G	intergenic	-	-	-	0.25	0.34	0.1	1.54	Quies
rs1576748	9	1503356	G	A	intergenic	-	-	-	0.78	0.82	0.74	0.28	Quies, H3K27me3
rs955956	9	1505268	A	G	intergenic	-	-	-	0.78	0.64	0.52	1.08	Quies
rs10756631	9	1506101	T	C	intergenic	-	-	-	0.53	0.62	0.52	4.7	Quies, H3K9me3
rs16930214	9	1507712	A	G	intergenic	-	-	-	0.14	0.04	0.05	0.24	Quies
rs1412254	9	1510230	A	C	intergenic	-	-	-	0.96	0.91	0.83	1.13	Quies, H3K4me3
rs7872925	9	1510568	G	A	intergenic	-	-	-	0.07	0.01	0	0.32	DHS, Quies
rs7019932	9	1511184	C	T	intergenic	-	-	-	0.2	0.08	0.14	1.04	Quies
rs10961842	9	1512169	T	G	intergenic	-	-	-	0.08	0.21	0.06	10.33	Quies
rs10491857	9	1512232	T	C	intergenic	-	-	-	0.18	0.07	0.14	2.26	Quies
rs10810330	9	1512369	T	C	intergenic	-	-	-	0.53	0.6	0.5	2.54	DHS, Quies
rs6474880	9	1513074	T	C	intergenic	-	-	-	0.95	0.88	0.81	0.26	Quies
rs1999435	9	1513849	T	G	intergenic	-	-	-	0.25	0.51	0.36	2.02	Quies
rs2050757	9	1513917	G	A	intergenic	-	-	-	0.24	0.51	0.35	0.96	Quies
rs1331988	9	1515481	G	A	intergenic	-	-	-	0.39	0.51	0.32	4.21	Quies
rs7855148	9	1516528	A	C	intergenic	-	-	-	0.13	0.03	0.03	2.4	Quies
rs7022816	9	1519043	G	A	intergenic	-	-	-	0.54	0.28	0.33	1.07	Quies
rs10756653	9	1520317	A	G	intergenic	-	-	-	0.24	0.3	0.39	0.41	Quies, H3K9me3
rs10961887	9	1520618	G	T	intergenic	-	-	-	0	0.03	0.06	3.37	Quies
rs7856537	9	1521178	T	C	intergenic	-	-	-	0.87	0.9	0.88	0.08	Quies
rs7048299	9	1523296	G	A	intergenic	-	-	-	0.21	0.04	0.06	0.13	Quies, H3K27me3
rs10810355	9	1526250	C	T	intergenic	-	-	-	0.1	0.22	0.27	2.04	Quies, H3K9me3
rs944608	9	1528388	G	A	intergenic / regulatory	-	regulatory	CTCF binding site	0.66	0.66	0.54	0.28	Quies
rs7046508	9	1538884	A	G	intergenic	-	-	-	0.12	0.01	0	2.98	Quies, H3K4me3, H3K9me3
rs7031159	9	1540082	A	G	intergenic	-	-	-	0.53	0.16	0.15	1.52	Quies
rs7045593	9	1540499	G	A	intergenic	-	-	-	0.47	0.15	0.14	3.17	Quies
rs7046834	9	1540665	C	A	intergenic	-	-	-	0.54	0.15	0.15	2.75	Quies, H3K27me3
rs7033311	9	1544425	C	T	intergenic	-	-	-	0.5	0.08	0.06	1.53	Quies
rs2760403	9	1551841	G	A	intergenic	-	-	-	0.49	0.68	0.6	0.81	Quies
rs2486443	9	1553378	T	C/G	intergenic	-	-	-	0.99/0.004	0.96/0.00	0.95/0.00	1.72/1.48	Quies, H3K4me1
rs2486442	9	1553462	G	A	intergenic	-	-	-	0.66	0.79	0.74	0.22	Quies, H3K4me1
rs7873915	9	1556054	A	G	intergenic	-	-	-	0.25	0.05	0.06	0.25	Quies
rs12551843	9	1567276	T	C	intergenic	-	-	-	0.03	0.26	0.28	2.11	DHS, Quies
rs771662	9	1568941	T	C	intergenic	-	-	-	0.37	0.73	0.68	2.86	Quies
Chr: chromosome; Physical position: physical position in build GRCh37/hg19; Ref: reference allele (forward strand); Alt: alternative allele (forward strand); AFR.f: alternative allele frequency in African populations; EUR.f: alternative allele frequency in Europeanpopulations; NAM.f: alternative allele frequency in Native American populations. Both reference allele and population-specific referen…

### Sheet: Table S4
Table S4. Annotation of the SNPs within ancestry-of-origin locus on chromosome 3 associated with type 2 diabetes (T2D).
SNPs	Chr	Physical position	Ref	Alt	Consequence	Gene	Feature type	Biotype	AFR_AF	AMR_AF	EUR_AF	CADD	Epigenetic elements
rs766492	3	134365064	T	C	intron	KY / EPHB1	transcript	protein coding	0.5	0.71	0.61	0.9	Quies
rs9883955	3	134372486	T	G	intron	EPHB1	transcript	protein coding	0.36	0.69	0.61	8.1	Quies
rs6773053	3	134375735	A	G	intron	EPHB1	transcript	protein coding	0.25	0.09	0.09	4.46	Quies
rs2895694	3	134393397	T	C	intron	EPHB1	transcript	protein coding	0.55	0.71	0.66	1.74	Quies, H3K9me3
rs6781259	3	134395599	G	A	intron	EPHB1	transcript	protein coding	0.86	0.93	0.92	1.05	DHS, Quies
rs11923418	3	134400448	C	T	intron / regulatory	EPHB1	transcript / regulatory	protein coding / promoter flanking region	0.57	0.43	0.44	0.57	DHS, Quies
rs7632935	3	134401030	A	G	intron	EPHB1	transcript	protein coding	0.29	0.44	0.42	0.08	DHS, Quies, H3K27me3
rs10935124	3	134402106	C	A	intron	EPHB1	transcript	protein coding	0.14	0.2	0.19	5.72	Quies
rs10935125	3	134402587	C	T	intron	EPHB1	transcript	protein coding	0.01	0.13	0.23	6.75	Quies
rs10212493	3	134402835	G	T	intron	EPHB1	transcript	protein coding	0.54	0.88	0.88	0.85	Quies
rs1562489	3	134405873	T	C	intron	EPHB1	transcript	protein coding	0.44	0.71	0.67	5.08	Quies, H3K9me3
rs4955476	3	134431256	T	C	intron	EPHB1	transcript	protein coding	0.49	0.89	0.9	6.26	Quies
rs9289483	3	134437955	T	C	intron / regulatory	EPHB1	transcript / regulatory	protein coding / open chromatin region	0.12	0.59	0.62	5.77	DHS, Quies, H3K4me1
rs9851083	3	134439849	G	A	intron / regulatory	EPHB1	transcript / regulatory	protein coding / promoter flanking region	0.27	0.6	0.62	6.29	Quies
rs7650695	3	134448944	G	A	intron	EPHB1	transcript	protein coding	0.92	0.99	1	5.56	Quies
rs744488	3	134459015	C	T	intron	EPHB1	transcript	protein coding	0.11	0.01	0	0.6	Quies
rs1447698	3	134460368	G	A	intron	EPHB1	transcript	protein coding	0.37	0.24	0.23	4.06	Quies
rs11711304	3	134467688	C	T	intron	EPHB1	transcript	protein coding	0.01	0.12	0.12	1.09	Quies, H3K27me3
rs1807299	3	134470800	C	T	intron	EPHB1	transcript	protein coding	0.28	0.02	0	0.05	DHS, Quies
